# Efficacy and Safety of Middle Meningeal Artery Embolization in Chronic Subdural Hematoma: A Comprehensive Systematic Review and Meta-Analysis

**DOI:** 10.64898/2025.12.31.25343272

**Authors:** Farzan Fahim, Negin Safari Dehnavi, MohammadAmin Farajzadeh, Aysan Valinejad, Shahriar Heshmaty, Amirhossein Rastegar, Zahra Aghabeygi, Fatemeh Begmaz, Aida mahmoudjanlu, Somayeh Golmohammadi, Saeed Oraee-Yazdani, Alireza Zali, Sayeh oveisi

**Affiliations:** Neurosurgery resident, Shohada-E-Tajrish hospital, Shahid Beheshti University of Medical Science, Tehran Iran; Functional Neurosurgery Research Center, Research Institute of Functional Neurosurgery, Shohada Tajrish Comprehensive Neurosurgical Center of Excellence, Shahid Beheshti University of Medical Sciences, Tehran, Iran; School of Medicine, Shahid Beheshti University of Medical Sciences, Tehran, Iran; Associated professor of neurosurgery, functional neurosurgery of research center, Shohada-E-Tajrish hospital, Shahid Beheshti University of Medical Science, stereotactic fellowship, Tehran, Iran; Professor of neurosurgery, functional neurosurgery of research center, Shohada-E-Tajrish hospital, Shahid Beheshti University of Medical Science, stereotactic fellowship, Tehran, Iran

**Keywords:** Middle meningeal artery embolization, Chronic subdural hematoma, Recurrence reduction, Procedural safety, Endovascular therapy, Meta-analysis

## Abstract

**Background:** Middle meningeal artery embolization (MMAE) has emerged as an adjunct or alternative strategy for the management of chronic subdural hematoma (cSDH). Although accumulating studies suggest potential benefit, uncertainty remains regarding its safety profile, recurrence-prevention effect, and the reliability of adverse event reporting. This systematic review and meta-analysis re-evaluate contemporary evidence, incorporating new randomized trials and large observational cohorts.

**Methods:** This systematic review was conducted in accordance with PRISMA 2020 guidelines and prospectively registered in PROSPERO. PubMed, Scopus, Web of Science Core Collection, Embase, and CENTRAL were searched from inception to 12 September 2025 without language restrictions. Randomized controlled trials, prospective or retrospective cohort studies, and non-randomized clinical studies evaluating middle meningeal artery embolization (MMAE) for chronic subdural hematoma were eligible. Data extraction and risk-of-bias assessment were performed independently using Joanna Briggs Institute appraisal tools. Where outcomes were sufficiently comparable, quantitative synthesis was undertaken using random-effects single-arm proportion meta-analysis with logit transformation. Recurrence after MMAE was pooled across observational studies and MMAE arms of randomized trials with available event-level data, with prespecified subgroup analyses by study design. Mortality was synthesized from randomized trials reporting event-level data within a ≤90-day follow-up window. Complication rates and technical success were analyzed descriptively due to heterogeneity in definitions and follow-up durations.

**Results:** Nineteen studies met eligibility criteria, including seven randomized controlled trials, sixteen retrospective cohorts, and one prospective cohort, comprising an elderly and medically complex population (mean ages 61–89 years). Common comorbidities included hypertension, diabetes, cardiovascular and cerebrovascular disease, renal dysfunction, and antithrombotic use. Technical success of middle meningeal artery embolization (MMAE) was consistently high, with a pooled success rate of 100% (95% CI 0.99–1.00; I^2^ = 0%). Recurrence after MMAE was consistently low across randomized and observational studies, including high-risk populations, and was uniformly lower than in comparator groups. Radiographic outcomes showed substantial hematoma volume reduction and high rates of complete or near-complete resolution, with favorable functional recovery. Complications were uncommon but heterogeneous; the pooled overall complication rate was 14% (95% CI 0.08–0.21). Pooled 90-day all-cause mortality from randomized trials was 8% (95% CI 0.07–0.10; I^2^ = 0%).

**Conclusion:** MMAE is a safe and effective adjunctive or alternative treatment for chronic subdural hematoma, demonstrating a reproducible and clinically meaningful reduction in recurrence across randomized and observational datasets with homogeneous outcome definitions. However, variability in adverse event reporting, insufficient documentation of rare complications, and inconsistent definitions of radiographic versus clinical recurrence highlight the need for standardized outcome frameworks and harmonized follow-up protocols. Future well-designed trials with robust adverse event adjudication are essential to define the long-term safety profile of MMAE and to guide its optimal integration into cSDH management pathways.
