## Supplementary material for "Efficacy and Safety of Middle Meningeal Artery Embolization in Chronic Subdural Hematoma: A Comprehensive Systematic Review and Meta-Analysis": supp_2

### Sheet: Exclusion sheet
Title	Author	Year	DOI	Country		Reason for exclusion	Note
Analysis of middle meningeal artery embolization for the treatment of chronic, acute on chronic, and subacute subdural hematomas	Brandi Palmer	2024	10.25259/SNI_607_2023	US	Exclude	No comparison
Embolization of Middle Meningeal Artery in Patients with Chronic Subdural Hematoma: a Monocentric Experience	Papageorgiou NM	2025	10.1016/j.bas.2024.103679	Italy	Exclude	Study design (systematic review)
Middle meningeal artery embolization for chronic subdural hematoma: A single-center experience			10.16781/j.0258-879x.2021.02.0157	China	Exclude	No comparison	Single-arm case series
Endovascular Treatment of Chronic Subdural Hematomas through Embolization: A Pilot Study with a Non-Adhesive Liquid Embolic Agent of Minimal Viscosity (Squid)	Petrov A,	2021	10.3390/jcm10194436	Russia	Exclude	No comparison	Prospective single-arm pilot study
Comparison of polyvinyl alcohol particles and tris-acryl gelatin microspheres for middle meningeal artery embolization in chronic subdural hematoma			10.1136/jnis-2025-023822	India	Exclude	No full text access
Trans radial onyx middle meningeal artery embolization for subacute chronic SDH: Single center series	Yamamoto M	2024	10.1136/neurintsurg-2020-SNIS.158	US	Exclude	abstract
Tranexamic acid vs. embolization of the meningeal artery as an adjunctive therapeutic regime to reduce the recurrence rate after surgical relief of chronic subdural hematomas (TABASCO)-a randomized controlled trial	Magnus Scheer	2025	10.1186/s13063-025-08888-6	multi-regional	Exclude	Protocol for RCT
Efficacy analysis of middle meningeal artery embolization in the treatment of chronic subdural hematoma			10.3760/cma.j.cn112050-20240920-00277	China	Exclude	not retriev
Comparison of the efficacy of middle meningeal artery embolization and conventional therapy for chronic subdural hematomas: a propensity score matching study			10.3760/cma.j.cn112149-20210917-00859	China	Exclude	not retrieved
Middle meningeal artery embolization with SwiftPAC coils for the treatment of chronic subdural hematomas	Matthew Webb	2025	10.1177/15910199251370824	US	Exclude	No comparison	Single-arm case series
POST-SURGICAL PROPHYLACTIC EMBOLIZATION OF CHRONIC SUB-DURAL HEMATOMAS IN PATIENTS WITH HIGH RECURRENCE RISK: A MONOCENTRIC STUDY			10.1136/neurintsurg-2019-SNIS.28	Italy	Exclude	abstract
Embolization of the middle meningeal artery for the prevention of chronic subdural hematoma recurrence in high-risk patients: a randomized controlled trial'the EMPROTECT study protocol	Shotar E,	2024	10.1136/jnis-2023-021249	France	Exclude	Study protocol
Dexamethasone in Patients Undergoing Primary Middle Meningeal Artery Embolization for Chronic Subdural Hematoma: A Propensity-Matched Study in the TriNetX Analytics Network			10.3171/2023.5.JNS.AANS2023abstracts	US	Exclude	abstract
Dexamethasone and Statins in Patients Undergoing Primary Middle Meningeal Artery Embolization for Chronic Subdural Hematoma: A Propensity-Matched Study in the TriNetX Research Network	Georgios S. Sioutas	2023	10.1016/j.wneu.2023.04.127	US	Exclude	No comparison for MME	Two groups of MME patients (dexamethasone vs statin) are compared
Safety and efficacy comparison of embolic agents for middle meningeal artery embolization for chronic subdural hematoma.	Ellens NR	2023	10.7461/jcen.2023.E2023.04.002		Exclude	No comparison for MME	The comparison here is between different embolic agents used for MME — PVA vs n-BCA vs Onyx — rather than MME vs alternative treatment.
Use of Spinosum Roentgen Index (SRI) to determine candidacy for middle meningeal artery embolization	Stephen J. Sozio	2025	10.1016/j.clinimag.2025.110457	US	Exclude	No comparison for MME	The comparison is within the MME cohort itself based on anatomic characteristics (foramen spinosum diameter), not versus another treatment modality.
Proximal coiling versus liquid agents in treatment for middle meningeal artery embolization: A single-center study with 94 patients	Yigit Can Senol b	2025	10.1016/j.jocn.2025.111549	Turkey	Exclude	No comparison for MME	The comparison is between two MME techniques
Membrane presence in chronic subdural hematomas is associated with a reduced rate of resolution following middle meningeal artery embolization	Wang X	2025	10.1016/j.clineuro.2025.108977	US	Exclude	No comparison for MME	The comparison is between two subgroups of MME patients
Addition of Middle Meningeal Artery Embolization to Craniotomy in the Treatment of Symptomatic Chronic Subdural Hematoma Improves Outcomes	Stephen J. Sozio	2025	10.1097/XCS.0000000000000833	Russia	Exclude	abstract
Middle meningeal artery embolization may be an effective treatment for patients with chronic subdural hematoma resistant to atorvastatin.	Niu Y	2023	10.1016/j.hest.2023.08.001.	China	Exclude	No comparison	Single-arm case series
Middle Meningeal Artery Embolization Minimizes Burdensome Recurrence Rates After Newly Diagnosed Chronic Subdural Hematoma Evacuation (MEMBRANE): Study Protocol for a Randomized Controlled Trial	Alexander Hoenning	2022	10.1186/s13063-022-06506-3	Germany	Exclude	Protocol for RCT
Middle Meningeal Artery Embolization for Chronic Subdural Hematoma Using N-Butyl Cyanoacrylate With a D5W Push Technique: A Multicentric North American Study of 269 Patients	Ahmed Abdelsalam	2025	10.1227/ons.0000000000001369	US	Exclude	No comparison	Large Single-arm case series
Middle Meningeal Artery Embolization for Management of Chronic Subdural Hematoma	Ángela H. Schmolling	2024	10.1148/rg.230158	Spain	Exclude	Study design (review)
Embolization of the middle meningeal artery for chronic subdural hematoma: The OTEMACS multicenter, randomized, clinical trial protocol	Sam Ng	2025	10.1177/15910199251356098		Exclude	Protocol for RCT
Endoscopically observed outer membrane of chronic subdural hematoma after endovascular embolization of middle meningeal artery	Sadahiro Nomura	2022	10.25259/SNI_886_2022	Japan	Exclude	No comparison	Single-arm case series
Analysis of middle meningeal artery embolization for the treatment of chronic, acute on chronic, and subacute subdural hematomas	Brandi Palmer	2024	10.25259/SNI_607_2023	US	Exclude	No comparison	Single-arm case series
Middle meningeal artery (MMA) embolisation for chronic subdural haematomas: rationale and design for the STOp Recurrence of MMA Bleeding (STORMM) randomised control trial—a study protocol	Abdullah Al Awadhi	2025	10.1136/bmjopen-2024-092014	Switzerland	Exclude	Protocol for RCT
30-DAY EMERGENCY DEPARTMENT UTILIZATION FOR CHRONIC SUBDURAL HEMATOMAS FOLLOWING SURGICAL EVACUATION WITH AND WITHOUT MIDDLE MENINGEAL ARTERY EMBOLIZATION	J Catapano	2021	10.1136/neurintsurg-2021-SNIS.31		Exclude	abstract
Feasibility of outpatient middle meningeal artery embolization for chronic subdural hematoma	David Barkyoumb	2025	10.25259/SNI_395_2025	US	Exclude	No comparison	Retrospective single-arm cohort
Radiological Outcome of Middle Meningeal Artery Embolization in Relation to Chronic Subdural Hematoma Cause and Architecture	Ahmed Abdelghafar 1	2024	10.3390/ brainsci14111097	Canada	Exclude	No comparison	Retrospective single-arm cohort
Middle Meningeal Artery Embolization for Chronic Subdural Hematoma: A Multi-Center Experience of 154 Consecutive Embolizations	Peter Kan	2020	10.1093/neuros/nyaa379	US	Exclude	No comparison	Single-arm case series
THE CLINICAL OUTCOME AND RECURRENCE RATE OF CHRONIC SUBDURAL HEMATOMA AFTER SURGICAL DRAINAGE VS. EMBOLIZATION OF MMA (EMMA): A COMPARISON OF RETROSPECTIVE COHORT STUDIES	N Atefi	2022	10.1136/neurintsurg-2022-SNIS.107	Canada	Exclude	abstract
OUTCOMES OF PARTICLE VS. LIQUID EMBOLIC MATERIALS USED IN MIDDLE MENINGEAL ARTERY EMBOLIZATION FOR THE TREATMENT OF CHRONIC SUBDURAL HEMATOMA	M Fayad	2021	10.1136/neurintsurg-2021-SNIS.138	US	Exclude	abstract
A PROSPECTIVE, MULTI-CENTER, RANDOMIZED CONTROLLED PIVOTAL STUDY TO EVALUATE THE ® SAFETY AND EFFECTIVENESS OF TRUFILL NBCA EMBOLIZATION OF THE MIDDLE MENINGEAL ARTERY FOR THE TREATMENT OF SUBDURAL HEMATOMA – THE MEMBRANE STUDY	C Kellner	2021	10.1136/neurintsurg-2021-SNIS.170	US	Exclude	abstract
Enhanced Hematoma Membrane on DynaCT Images During Middle Meningeal Artery Embolization for Persistently Recurrent Chronic Subdural Hematoma	Ichiro Nakagawa	2019	10.1016/j.wneu.2019.02.074	Japan	Exclude	No comparison	Large Single-arm case series
Clinical Outcome of Redo-Surgery for Recurrent Chronic Subdural Hematoma: A Systematic Review and Meta-Analysis Combined with a Case Series	Maud J. de Rooij	2025	10.1016/j.wneu.2025.124377	Netherlands	Exclude	Systematic review, meta-analysis, and single-arm case series
Correlation Between Low-Density Hematoma at 1-Week Post-Middle Meningeal Artery Embolization and Rapid Resolution of Chronic Subdural Hematoma	Yosuke Akamatsu	2023	10.1016/j.wneu.2023.11.045	Japan	Exclude	No comparison	Retrospective single-arm cohort
Survival Trends After Surgery for Spinal Metastatic Tumors: 20-Year Cancer Center Experience	Robert J. Rothrock	2020	10.1093/neuros/nyaa380	US	Exclude	Not relevant	Population: Spinal Metastatic Tumors, Intervention: surgery
Middle Meningeal Artery Embolization Using Combined Particle Embolization and n-BCA with the Dextrose 5% in Water Push Technique for Chronic Subdural Hematomas: A Prospective Safety and Feasibility Study	F. Al-Mufti	2021	10.3174/ajnr.A7077	US	Exclude	No comparison	Prospective single-arm feasibility study
Embolization of Middle Meningeal Arteries for Symptomatic Subacute Subdural Hematoma in Patients with Cancer	Julianne O’Gorman	2024	10.1016/j.acra.2024.04.019	US	Exclude	No comparison	Retrospective single-arm observational study
Adjunctive middle meningeal artery embolization for non‑acute subdural hematoma: A GRADE‑assessed meta‑analysis and trial sequential analysis on randomized trials	Mohamed S. Elgendy	2025	10.1007/s00701-025-06574-9	Egypt	Exclude	Study design (Systematic review and meta-analysis of RCTs)
Stand-Alone Middle Meningeal Artery Embolization for Treatment of Giant Chronic Subdural Hematoma in Elderly Frail Patients: A Case Series	Gregory J. Cannarsa	2020	10.1093/neuopn/okaa025	US	Exclude	No comparison	Single-arm case series
Middle meningeal artery embolization without surgical evacuation for chronic subdural hematoma: a single-center experience of 209 cases	Atakan Orscelik	2023	10.3389/fneur.2023.1222131	US	Exclude	No comparison	Retrospective single-arm cohort
Derivation of a clinical score for prediction of recurrence following evacuation of chronic subdural haematoma: A retrospective cohort study at a national referral centre.	Michael Amoo	2021	10.1016/j.wneu.2021.07.126	Ireland	Exclude	No comparison
Hemorrhagic Moyamoya Angiopathy in European Patients	Mosche Brokbals	2024	10.1161/STROKEAHA.124.046859	Germany	Exclude	Not relevant	Population: Moyamoya angiopathy, Intervention: no MME or other interventions
Middle meningeal artery embolization combined with surgical evacuation for chronic subdural hematoma: A single-center experience of 75 cases	Atakan Orscelik	2023	10.1177/15910199231196453	US	Exclude	No comparison	Retrospective single-arm cohort
Onyx Versus Particles for Middle Meningeal Artery Embolization in Chronic Subdural Hematoma	Shehabeldin M	2023	10.1227/neu.0000000000002307	US	Exclude	No comparison	compared two groups of patients undergoing MMA embolization
Transradial versus transfemoral access for middle meningeal artery embolization: Choice of the access route considering delirium in the elderly	Yamamoto M,	2024	10.25259/SNI_168_2024	Japan	Exclude	No comparison	This study compares two access routes (transradial vs transfemoral) for performing MMA embolization

### Sheet: Inclusion sheet
Title	Author	Year	DOI	Country	Comparison	Outcome	Study design	Note
Simple coiling of middle meningeal artery embolization for chronic subdural hematoma: An inverse probability of treatment weighting matched cohort study	Pang-Shuo Perng	2024	10.1177/15910199241234407	Taiwan	surgical evacuation	Hematoma reduction, rescue rate, midline shift improvement rate, procedure-related complications	Retrospective cohort
Imaging and Clinical Outcomes Six Months After Middle Meningeal Artery Embolization with Squid for Chronic Subdural Hematoma: A Prospective Study	Ángela H. Schmolling	2025	10.3390/diagnostics15111424	Spain	Comparison and intervention: embolization alone and embolization combined with surgery	Treatment complications( Puncture site complications, Catheterization complications, Embolization complications) , treatment failure, mortality, Recurrence,	prospective cohort
Retrospective Analysis of the Clinical Efficacy of Middle Meningeal Artery Embolization Combined With Burr-Hole Drainage in the Treatment of Chronic Subdural Hematoma	Dayong Xia,	2025	10.1097/SCS.0000000000011669	China	burr hole drainage (intervention: MMA embolization+burr hole drainage)	modiﬁed Rankin Scale (mRS) scores, hematoma clearance rates	Retrospective cohort
Meningeal Embolization for Preventing Chronic Subdural Hematoma Recurrence After Surgery: The EMPROTECT Randomized Clinical Trial	Eimad Shotar	2025	10.1001/jama.2025.7583	France	standard medical care alone	repeat surgery for homolateral CSDH recurrence during the 6-month follow-up period and embolization procedure–related complications.	RCT
Middle meningeal artery embolization reduces recurrence following surgery for septated chronic subdural hematomas	Martinez-Gutierrez JC	2024	10.1016/j.clineuro.2024.108252	US	Surgery alone	reoperation rate, reduced incidence of recurrence, change in hematoma thickness, and midline shift.	Retrospective cohort
A propensity-adjusted comparison of middle meningeal artery embolization versus conventional therapy for chronic subdural hematomas	Joshua S. Catapano	2021	10.3171/2020.9.JNS202781	US	surgical intervention and conservative management	worsening mRS scores, treatment failure and incomplete resolution on follow-up imaging, decrease in cSDH diameter on follow-up	Retrospective cohort
The efficacy of postoperative middle meningeal artery embolization on chronic subdural hematoma – A multicentered randomized controlled trial	Alexander Lam	2023	10.25259/SNI_208_2023	Australia	standard care (monitoring) after burr hole or craniotomy	symptomatic recurrence, residual hematoma thickness, good functional outcome, complications and embolization related to MME	RCT
Volumetric resolution of chronic subdural hematomas treated with surgical evacuation versus middle meningeal artery embolization during immediate, early, and late follow up: propensity-score matched cohorts	Steven B Housley	2023	10.1136/jnis-2022-019427	US	surgical evacuation alone (SEA)	volume reduction, hematoma resolution rate, recurrence rate	Retrospective cohort
Middle Meningeal Artery Embolization for Nonacute Subdural Hematoma	J. Liu	2024	10.1056/NEJMoa2401201	China	receive usual care after burr-hole drainage or receive nonsurgical treatment at the surgeon’s discretion (vs MME after burr-hole drainage or receive nonsurgical treatment at the surgeon’s discretion)	Symptomatic recurrence or progression of subdural hematoma within 90 days, incidence of serious adverse events	RCT
Middle Meningeal artery embolization for chronic subdural hematoma	Seung Pil Ban	2017	10.1148/radiol.2017170053	Korea	burrhole drainage and craniotomy	Hematoma reaccumulation, Treatment failure rate, Surgical rescue, treatment related complications	prospective cohort with historical control group
Efficacy and mid-term outcome of middle meningeal artery embolization with or without burr hole evacuation for chronic subdural hematoma compared with burr hole evacuation alone	Christina Onyinzo	2021	10.1136/ neurintsurg-2021-017450	Germany	surgical treatment	revision surgery need( like for hematoma re-accumulation) or complete hematoma resolution	Retrospective cohort
Comparative study between surgical drainage alone and adjuvant middle meningeal artery embolization with Histoacryl for the treatment and prevention of chronic subdural hematoma recurrence	Luciano Bambini Manzato	2025	10.1007/s00234-025-03632-y		conventional surgical treatment (intervention: surgery followed by MME)	Hematoma recurrence within 90, 90-day mortality rate, hospitalization duration (length of stay or LOS) , severe complication rates	RCT
Middle meningeal artery embolization as an adjuvant treatment to surgery for symptomatic chronic subdural hematoma: a pilot study assessing hematoma volume resorption	sam ng	2019	10.1136/ neurintsurg-2019-015421	France	surgical treatment alone	hematoma volume resorption (hVr), csDh recurrence, death, MMa embolization-related adverse events	RCT pilot study	MME used as adjuvant treatment after surgery versus surgery alone
Comparison of clinical efﬁcacy of MMA embolization combined with subdural perforation drainage and subdural perforation drainage in the treatment of CSDH	Wen Cheng	2024	10.1016/j.neucir.2024.10.003.	China	subdural perforation drainage.	Recurrence and complications (postoperative hydrocephalus, cerebral infarction, intracranial infections, new intracerebral hemorrhage, intracranial gas or cerebrospinal fluid leakage, subdural effusion, blind, puncture site hematoma, hypo static pneumonia)	Retrospective cohort
Middle meningeal artery embolization following surgical evacuation of symptomatic chronic subdural hematoma improves outcomes, interim results of a prospective randomized trial	Luca H. Debs	2024	10.1016/j.jocn.2024.110783	US	expectant management following surgical evacuation without embolization	neurological examination improvement, require for re-interventions, readmissions for longer, The number of imaging studies obtained in relation to the disease management	RCT( interim analysis)
Adjunctive Middle Meningeal Artery Embolization for Subdural Hematoma	J.M. Davies	2024	10.1056/NEJMoa2313472	US	surgery alone	Hematoma recurrence or progression leading to repeat surgery, Functional deterioration, Mortality at 90 days, serious adverse events related to the embolization procedure ( including disabling stroke)	RCT
Embolization Therapy for Refractory Hemorrhage in Patients with Chronic Subdural Hematomas	El Kim,	2017	10.1016/j.wneu.2017.02.070	Korea	Conventional	complication rate (surgical and medical), Hospital stay, functional outcome, brain re-expansion, hematoma recurrence, Modified Rankin scale scores	Retrospective cohort	Small sample size
Embolization of the middle meningeal artery vs. second surgery—treatment response and volume course of recurrent chronic subdural hematomas	Adrian Liebert	2023	10.1007/s00701-023-05621-7	Germany	second surgery (conventional group)	efficacy in recurrent hematomas, volume reduction	Retrospective cohort
Prognostic significance of frailty in chronic subdural hematoma: implications for treatment selection in the era of middle meningeal artery embolization	Alis J. Dicpinigaitis	2025	10.1007/s00234-025-03591-4	US	craniotomy/burr hole (CBH)	effect sizes, discrimination	Retrospective cohort
Conflicts
